# Clonal hematopoiesis of indeterminate potential contributes to accelerated chronic kidney disease progression

**DOI:** 10.1101/2024.06.19.24309181

**Authors:** Caitlyn Vlasschaert, Yang Pan, Jianchun Chen, Elvis Akwo, Varun Rao, James E. Hixson, Michael Chong, Md Mesbah Uddin, Zhi Yu, Mengdi Jiang, Fenfen Peng, Shirong Cao, Yinqiu Wang, Do-Kyun Kim, Adriana M. Hung, Jing He, Manjula Kurella Tamura, Debbie L. Cohen, Jiang He, Changwei Li, Zeenat Bhat, Panduranga Rao, Dawei Xie, Alexander G. Bick, Bryan Kestenbaum, Guillaume Paré, Michael J. Rauh, Adeera Levin, Pradeep Natarajan, James P. Lash, Ming-Zhi Zhang, Raymond C. Harris, Cassianne Robinson-Cohen, Matthew B. Lanktree, Tanika N. Kelly, the CRIC Study Investigators

## Abstract

**Background:** Clonal hematopoiesis of indeterminate potential (CHIP) is a common inflammatory condition of aging that causes myriad end-organ damage. We have recently shown associations for CHIP with acute kidney injury and with kidney function decline in the general population, with stronger associations for CHIP driven by mutations in genes other than *DNMT3A* (non-*DNMT3A* CHIP). Longitudinal kidney function endpoints in individuals with pre-existing chronic kidney disease (CKD) and CHIP have been examined in two previous studies, which reported conflicting findings and were limited by small sample sizes.

**Methods:** In this study, we examined the prospective associations between CHIP and CKD progression events in four cohorts of CKD patients (total N = 5,772). The primary outcome was a composite of 50% kidney function decline or kidney failure. The slope of eGFR decline was examined as a secondary outcome. Mendelian randomization techniques were then used to investigate potential causal effects of CHIP on eGFR decline. Finally, kidney function was assessed in adenine-fed CKD model mice having received a bone marrow transplant recapitulating*Tet2*-CHIP compared to controls transplanted wild-type bone marrow.

**Results:** Across all cohorts, the average age was 66.4 years, the average baseline eGFR was 42.6 ml/min/1.73m^2^, and 24% had CHIP. Upon meta-analysis, non-*DNMT3A* CHIP was associated with a 59% higher relative risk of incident CKD progression (HR 1.59, 95% CI: 1.02-2.47). This association was more pronounced among individuals with diabetes (HR 1.29, 95% CI: 1.03-1.62) and with baseline eGFR ≥ 30 ml/min/1.73m (HR 1.80, 95% CI: 1.11-2.90). Additionally, the annualized slope of eGFR decline was steeper among non-*DNMT3A* CHIP carriers, relative to non-carriers (β -0.61 ± 0.31 ml/min/1.73m^2^, p = 0.04). Mendelian randomization analyses suggested a causal role for CHIP in eGFR decline among individuals with diabetes. In a dietary adenine mouse model of CKD, *Tet2*-CHIP was associated with lower GFR as well as greater kidney inflammation, tubular injury, and tubulointerstitial fibrosis.

**Conclusion:** Non-*DNMT3A* CHIP is a potentially targetable novel risk factor for CKD progression.
