## Supplemental Tables for "Clonal hematopoiesis of indeterminate potential contributes to accelerated chronic kidney disease progression"

### Sheet: ST1. Primary composite outcome
Table 1. Associations between CHIP and CKD progression events (ESRD + eGFR halving) in three prospective cohorts, overall and according to diabetes status and baseline eGFR level.																																		Random effects (HS)
	CRIC								BioVU								AASK								CanPREDDICT								Meta-analysis
	Incidence rate	HR	95% CI	P	SE	nCHIP *	nCase	nTotal	Incidence rate	HR	95% CI	P	SE	nCHIP	nTotal	nEvents	Incidence rate	HR	95% CI	P	SE	nCHIP	nTotal	nEvents	Incidence rate (per 100 p-y)	HR	95% CI	P	SE	nCHIP	nTotal	nEvents	HR	95% CI	P
Overall
CHIP status	3.95	1.178	(0.93, 1.494)	0.175	0.121	433	376	1568	6.36	1.24	(0.97,1.59)	0.0924	.12716875	463	2445	452	6.98	2.4	1.23-4.67	0.01	0.341	57	209	43	5	0.88	0.68-1.14	0.34	0.132	410	1550	392	1.17	0.94-1.46	0.16
CHIP clone size (2: VAF>=10%; 1: 0%<VAF<10%; 0: No CHIP)
<10%	3.91	1.164	(0.894, 1.516)	0.259	0.135	322	376	1568	6.19	1.24	(0.94,1.63)	0.1325	.14084331	354	2445	452	7.28	2.43	1.21-4.87	0.01	0.355	49	209	43	4.84	0.84	0.63-1.13	0.259	0.151	295	1550	392	1.16	0.91-1.48	0.2285
≥10	4.03	1.222	(0.809, 1.845)	0.341	0.21	111	376	1568	6.92	1.32	(0.84,2.07)	0.2270	.22904495	110	2445	452	5.41	2.17	0.47-10.1	0.32	0.785	8	209	43	5.43	0.99	0.65-1.53	0.98	0.22	115	1550	392	1.18	0.89-1.55	0.2537
CHIP driver gene
Non-DNMT3A	4.13	1.225	(0.89, 1.686)	0.214	0.163	203	376	1568	8.65	1.77	(1.30,2.41)	0.0003	.15690186	228	2445	452	14.64	5.84	2.62-13.01	1.57e-05	0.409	24	209	43	4.84	0.89	0.65-1.22	0.48	0.161	253	1550	392	1.59	1.02-2.47	0.0393
DNMT3A	3.8	1.14	(0.842, 1.544)	0.395	0.155	230	376	1568	4.36	0.86	(0.59,1.24)	0.4124	.18752687	235	2445	452	3.245	0.78	0.29-2.13	0.63	0.51	33	209	43	5.24	0.91	0.63-1.31	0.61	0.188	157	1550	392	0.98	0.80-1.19	0.8078
TET2	3.68	1.203	(0.749, 1.932)	0.444	0.242	86	376	1568	9.88	1.86	(1.27,2.71)	0.0014	.193604	105	2445	452	9.34	3.46	0.95-12.64	0.06	0.661	9	209	43	3.93	0.86	0.53-1.41	0.56	0.251	108	1550	392	1.38	0.95-2.01	0.1
ASXL1	4.47	1.597	(0.75, 3.404)	0.225	0.386	26	376	1568	9.75	1.71	(0.81,3.62)	0.1614	.38301321	31	2445	452	38.43	4.78	1.00-22.7	0.05	0.797	2	209	43	4.61	0.71	0.29-1.73	0.45	0.454	27	1550	392	1.48	0.90-2.42	0.12
JAK2	4.1	1.04	(0.144, 7.512)	0.969	1.009	5	376	1568	7.3	1.65	(0.23,11.92)	0.6213	1.009816	4	2445	452	14.7	2.03	0.25-16.2	0.5	1.06	2	209	43	6.27	0.53	0.17-1.67	0.28	0.585	15	1550	392	0.89	0.39-2.00	0.77
No CHIP	4.04								6.26								4.19								7.93
eGFR>=30
CHIP status	2.8	1.232	(0.915, 1.66)	0.17	0.152	366	228	1325	3.6	1.19	(0.86,1.65)	0.3061	.16727023	369	2004	267	7.02	3.36	1.55-7.3	0.002	0.395	53	190	32	3.49	1.25	0.77-2.00	0.37	0.243	182	672	101	1.34	1.04-1.72	0.0224
CHIP clone size
<10%	3.01	1.262	(0.915, 1.742)	0.157	0.164	275	228	1325	3.28	1.15	(0.79,1.66)	0.4695	.18883921	281	2004	267	7.84	3.64	1.64-8.09	0.001	0.407	46	190	32	3.17	1.04	0.61-1.79	0.87	0.275	134	672	101	1.33	0.98-1.81	0.0654
≥10	2.19	1.124	(0.632, 2)	0.69	0.294	91	228	1325	4.54	1.44	(0.83,2.51)	0.1964	.28264604	89	2004	267	2.86	1.76	0.22-14.22	0.59	1.06	7	190	32	4.5	2.27	4.92	0.037	0.394	48	672	101	1.45	1.02-2.06	0.0368
CHIP driver gene
Non-DNMT3A	2.83	1.247	(0.831, 1.871)	0.286	0.207	171	228	1325	4.73	1.64	(1.08,2.48)	0.0196	.21157064	178	2004	267	13.67	7.52	3.07-18.5	1.05e-05	0.458	23	190	32	3.33	1.21	0.68-2.15	0.51	0.293	108	672	101	1.8	1.11-2.90	0.0164
DNMT3A	2.77	1.22	(0.839, 1.774)	0.298	0.191	195	228	1325	2.66	0.9	(0.56,1.43)	0.6540	.23764436	191	2004	267	3.56	1	0.35-2.89	1	0.541	30	190	32	3.73	1.19	0.62-2.28	0.6	0.334	74	672	101	1.09	0.84-1.42	0.4975
TET2	2.41	1.006	(0.542, 1.867)	0.985	0.316	71	228	1325	6.07	1.64	(0.98,2.75)	0.0598	.26374183	82	2004	267	9.35	3.68	0.99-13.7	0.05	0.672	9	190	32	2.76	1.04	0.45-2.43	0.92	0.431	48	672	101	1.38	0.97-1.95	0.07
ASXL1	3.45	1.519	(0.618, 3.73)	0.362	0.458	23	228	1325	2.64	1.46	(0.47,4.58)	0.5158	.58325774	20	2004	267	38.43	5.8	1.13-30	0.04	0.837	2	190	32		NA	NA	NA	NA	9	672	101	1.85	0.97-3.54	0.06
JAK2	na	0	(0, Inf)	0.993	1748.05	3	228	1325	8.27	2.43	(0.33,17.86)	0.3832	1.0177814	3	2004	267		NA	NA	NA	NA	1	190	32		NA	NA	NA	NA	3	672	101
No CHIP	2.67								4.01								2.79								4.02
eGFR<30
CHIP status	13.46	1.062	(0.703, 1.603)	0.775	0.21	67	148	243	23.15	1.03	(0.70,1.51)	0.8814	.19581118	94	441	185		NA	NA	NA	NA	4	19	11	6.36	0.79	0.58-1.08	0.15	0.159	228	878	291	0.92	0.75-1.14	0.4443
CHIP clone size
<10%	11.52	0.923	(0.562, 1.518)	0.753	0.254	47	148	243	22.21	1.02	(0.67,1.55)	0.9185	.21349845	73	441	185		NA	NA	NA	NA	3	19	11	6.39	0.8	0.56-1.15	0.23	0.184	161	878	291	0.9	0.70-1.14	0.366
≥10	18.6	1.377	(0.75, 2.529)	0.302	0.31	20	148	243	27.72	1.06	(0.49,2.29)	0.8802	.39201082	21	441	185		NA	NA	NA	NA	1	19	11	6.29	0.78	0.46-1.32	0.35	0.27	67	878	291	1.01	0.71-1.44	0.9568
CHIP driver gene
Non-DNMT3A	15.44	1.014	(0.585, 1.758)	0.96	0.281	32	148	243	27.47	1.49	(0.94,2.35)	0.0908	.23403089	50	441	185		NA	NA	NA	NA	1	19	11	6.33	0.8	0.55-1.17	0.25	0.194	145	878	291	1.04	0.76-1.42	0.8016
DNMT3A	12.88	1.108	(0.654, 1.879)	0.703	0.269	35	148	243	17.42	0.63	(0.35,1.16)	0.1363	.30779021	44	441	185		NA	NA	NA	NA	3	19	11	6.4	0.85	0.54-1.34	0.47	0.232	83	878	291	0.86	0.64-1.16	0.3229
TET2	13.08	1.625	(0.751, 3.516)	0.217	0.394	15	148	243	26.64	1.69	(0.95,2.98)	0.0721	.29098141	23	441	185		NA	NA	NA	NA	0	19	11	5.21	0.9	0.49-1.67	0.75	0.313	60	878	291	1.34	0.93-1.93	0.12
ASXL1	16.84	1.881	(0.435, 8.131)	0.397	0.747	3	148	243	29.73	1.33	(0.48,3.64)	0.5851	.5160371	11	441	185		NA	NA	NA	NA	0	19	11	7.41	0.95	0.39-2.34	0.92	0.457	18	878	291	1.21	0.66-2.22	0.54
JAK2	21.81	1.682	(0.212, 13.372)	0.623	1.058	2	148	243	0	NA	NA	NA	NA	1	441	185		NA	NA	NA	NA	1	19	11		NA	NA	NA	NA	12	878	291
No CHIP	16.6								23.93																11.51
Interaction term – eGFR >=/< 30
CHIP status		1.18	(0.73, 1.91)	0.499	0.245	-	376	1568		1.06	(0.62, 1.82)	0.83	0.292	463	2445	452										1.53	0.89-2.62	0.12	0.276	410	1550	392
CHIP clone size
<10%		1.33	(0.756, 2.329)	0.324	0.287	322	376	1568		1.1	(0.59, 2.04)	0.76	0.35	354	2445	452														295	1550	392
≥10		0.909	(0.403, 2.05)	0.818	0.415	111	376	1568		1.06	(0.39, 2.86)	0.92	0.54	110	2445	452														115	1550	392
CHIP driver gene
Non-DNMT3A		1.15	(0.602, 2.214)	0.666	0.332	203	376	1568		0.98	(0.51, 1.88)	0.94	0.33	228	2445	452														253	1550	392
DNMT3A		1.21	(0.648, 2.256)	0.551	0.318	230	376	1568		0.95	(0.41, 2.21)	0.91	0.41	235	2445	452														157	1550	392
TET2		0.747	(0.647, 2.252)	0.549	0.486	86	376	1568		0.77	(0.34, 1.72)	0.52	0.32	105	2445	452														108	1550	392
ASXL1		1.1	(0.206, 5.893)	0.909	0.855	26	376	1568		2.36	(0.26, 21.49)	0.45	2.66	31	2445	452														27	1550	392
JAK2		9.45e-07	(0, Inf)	0.99	1080	5	376	1568		-	-	-	-	4	2445	452														15	1550	392
Diabetes
CHIP status	5.73	1.344	(0.998, 1.81)	0.0514	0.152	230	234	812	10.86	1.7	(1.13,2.55)	0.0107	.20711901	140	722	148									6.5	1	0.72-1.40	1	0.17	198	733	216	1.29	1.03-1.62	0.0297
CHIP clone size
<10%	5.7	1.374	(0.99, 1.906)	0.0577	0.167	173	234	812	10.51	1.68	(1.08,2.61)	0.0206	.22426892	111	722	148									5.95	0.94	0.63-1.39	0.74	0.2	140	733	216	1.28	1.00-1.66	0.0538
≥10	5.86	1.256	(0.735, 2.149)	0.404	0.274	57	234	812	12.09	1.76	(0.81,3.85)	0.1546	.39876617	29	722	148									7.97	1.15	0.68-1.94	0.59	0.267	58	733	216	1.28	0.92-1.81	0.1403
CHIP driver gene
Non-DNMT3A	5.59	1.293	(0.869, 1.925)	0.206	0.203	111	234	812	14.41	2.2	(1.32,3.64)	0.0023	.25829128	68	722	148									6.32	0.99	0.67-1.47	0.96	0.201	130	733	216	1.36	0.96-1.93	0.0825
DNMT3A	5.86	1.393	(0.955, 2.031)	0.0856	0.193	119	234	812	7.74	1.26	(0.71,2.22)	0.4296	.28925036	72	722	148									6.82	1.02	0.62-1.68	0.94	0.253	68	733	216	1.25	0.96-1.63	0.1047
TET2	3.98	0.923	(0.495, 1.719)	0.8	0.317	50	234	812	11.77	1.54	(0.78,3.06)	0.2157	.34972287	29	722	148									5.49	1.13	0.62-2.05	0.69	0.303	55	733	216	1.15	0.80-1.66	0.45
ASXL1	7.55	1.796	(0.727, 4.435)	0.204	0.461	12	234	812	34.39	3.98	(1.45,10.92)	0.0072	.51443551	7	722	148									6.46	0.97	0.31-3.05	0.96	0.586	13	733	216	1.99	1.07-3.69	0.03
JAK2	na	0	(0, Inf)	0.992	1314.56	4	234	812	0	NA	NA	NA	NA	1	722	148									7.05	0.55	0.17-1.72	0.3	0.588	14	733	216
No CHIP	5.34								7.33																9.46
No Diabetes
CHIP status	2.44	0.937	(0.623, 1.411)	0.756	0.209	203	142	756	4.81	1.02	(0.74,1.41)	0.8980	.16301877	323	1723	304	6.98	2.4	1.23-4.67	0.01	0.341	57	209	43	3.69	0.71	0.47-1.07	0.1	0.211	212	817	176	1.04	0.75-1.43	0.8338
CHIP clone size
<10%	2.31	0.869	(0.543, 1.391)	0.558	0.24	149	142	756	4.64	1.01	(0.71,1.45)	0.9497	.18349475	243	1723	304	7.28	2.43	1.21-4.87	0.01	0.355	49	209	43	3.88	0.68	0.43-1.08	0.1	0.235	155	817	176	1.02	0.71-1.45	0.9333
≥10	2.77	1.137	(0.583, 2.219)	0.707	0.341	54	142	756	5.33	1.14	(0.66,1.97)	0.6433	.28028062	81	1723	304	5.41	2.17	0.47-10.1	0.32	0.785	8	209	43	3.14	0.8	0.37-1.72	0.56	0.394	57	817	176	1.09	0.76-1.57	0.6326
CHIP driver gene
Non-DNMT3A	2.73	1.081	(0.615, 1.898)	0.787	0.287	92	142	756	6.65	1.55	(1.05,2.29)	0.0263	.19842278	160	1723	304	14.64	5.84	2.62-13.01	1.57e-05	0.409	24	209	43	3.37	0.7	0.41-1.19	0.19	0.272	123	817	176	1.51	0.84-2.72	0.1697
DNMT3A	2.23	0.842	(0.5, 1.418)	0.518	0.266	111	142	756	3.18	0.67	(0.41,1.09)	0.1058	.24846434	163	1723	304	3.245	0.78	0.29-2.13	0.63	0.51	33	209	43	4.1	1.26	0.46-1.39	0.42	0.285	89	817	176	0.86	0.64-1.15	0.3027
TET2	3.33	1.454	(0.659, 3.207)	0.354	0.404	36	142	756	9.23	2.01	(1.27,3.18)	0.0028	.23326063	76	1723	304	9.34	3.46	0.95-12.64	0.06	0.661	9	209	43	2.33	0.53	0.22-1.33	0.18	0.36	53	817	176	1.4	0.77-2.55	0.27
ASXL1	2.21	0.957	(0.23, 3.984)	0.952	0.727	14	142	756	2.52	0.9	(0.29,2.83)	0.8590	.58280725	24	1723	304	38.43	4.78	1.00-22.7	0.05	0.797	2	209	43	3.23	0.36	0.09-1.53	0.17	0.732	14	817	176	1.04	0.46-2.39	0.92
JAK2	33.86	1.847	(0.224, 15.248)	0.569	1.077	1	142	756	8.03	2	(0.27,14.68)	0.4944	1.0162962	3	1723	304	14.7	2.03	0.25-16.2	0.5	1.06	2	209	43		NA	NA	NA	NA	1	817	176	1.96	0.60-6.43	0.27
No CHIP	2.93								5.88								4.19								6.65
Interaction term – diabetes
CHIP status		1.58	(0.97, 2.565)	0.0665	0.248	433	376	1568		1.79	(1.03, 3.12)	0.04	0.507	463	2445	452										1.37	0.82-2.28	0.23	0.262	410	1550	392	1.56	1.16-2.11	0.0033
CHIP clone size
<10%		1.86	(1.063, 3.242)	0.0298	0.285	322	376	1568		1.82	(0.98, 3.41)	0.06	0.582	354	2445	452										1.3	0.72-2.34	0.38	0.299	295	1550	392
≥10		1.02	(0.447, 2.327)	0.963	0.421	111	376	1568		1.71	(0.63, 4.66)	0.292	0.874	110	2445	452										1.49	0.60-3.75	0.39	0.469	115	1550	392
CHIP driver gene
Non-DNMT3A		1.17	(0.605, 2.259)	0.642	0.336	203	376	1568		1.69	(0.87, 3.29)	0.123	0.575	228	2445	452										1.41	0.74-2.70	0.3	0.332	253	1550	392
DNMT3A		2	(1.068, 3.726)	0.0302	0.319	230	376	1568		1.93	(0.83, 4.52)	0.127	0.837	235	2445	452										1.21	0.58-2.53	0.61	0.375	157	1550	392
TET2		0.561	(1.07, 3.732)	0.235	0.487	86	376	1568		0.85	(0.36, 2.02)	0.713	0.376	105	2445	452										2.16	0.74-6.30	0.16	0.545	108	1550	392
ASXL1		1.89	(0.353, 10.095)	0.458	0.856	26	376	1568		11.31	(1.25, 103.5)	0.031	12.81	31	2445	452										2.12	0.35-12.92	0.42	0.923	27	1550	392
JAK2		5.09e-07	(0, Inf)	0.988	991	5	376	1568		-	-	-	-	4	2445	452										NA	NA	NA	NA	15	1550	392
* The number of samples displayed in this column may be fewer than 11. These represent patients with CHIP mutation, regardless of ESRD or death status, and are not from the USRDS data.

### Sheet: ST2. ESKD only
Table 2. Associations between CHIP and CKD progression events (ESRD only) in three prospective cohorts, overall and according to diabetes status and baseline eGFR level.
	CRIC							BioVU							AASK							CanPREDDICT							Meta-analysis
	HR	95% CI	P	SE	nCHIP *	nEvents	nTotal	HR	95% CI	P	SE	nCHIP	nTotal	nEvents	HR	95% CI	P	SE	nCHIP	nTotal	nEvents	HR	95% CI	P	SE	nCHIP	nTotal	nEvents	HR	95% CI	P
Overall
CHIP status	1.206	(0.92, 1.581)	0.176	0.138	472	293	1714	1.35	(0.92,2.00)	0.1280	.19944325	463	2445	194	1.42	0.55-3.69	0.47	0.487	57	209	26	0.88	0.66-1.16	0.36	0.143	410	1550	346	1.1	0.92-1.32	0.28
CHIP clone size (2: VAF>=10%; 1: 0%<VAF<10%; 0: No CHIP)
<10%	1.187	(0.881, 1.598)	0.26	0.152	353	293	1714	1.53	(1.01,2.32)	0.0447	.21186286	354	2445	194	1.4	0.50-3.89	0.52	0.522	49	209	26	0.86	0.62-1.19	0.36	0.164	295	1550	346	1.14	0.91-1.42	0.26
≥10	1.274	(0.783, 2.073)	0.329	0.248	119	293	1714	0.8	(0.33,1.97)	0.6296	.45953412	110	2445	194	1.55	0.16-15.04	0.7	1.159	8	209	26	0.92	0.58-1.48	0.74	0.241	115	1550	346	1.05	0.76-1.43	0.28
CHIP driver gene
Non-DNMT3A	1.321	(0.929, 1.878)	0.121	0.179	218	293	1714	2.26	(1.43,3.57)	0.0005	.23399624	228	2445	194	3.69	1.17-11.65	0.026	0.587	24	209	26	0.93	0.66-1.30	0.66	0.171	253	1550	346	1.5	1.01-2.23	0.046
DNMT3A	1.108	(0.778, 1.577)	0.571	0.18	254	293	1714	0.7	(0.37,1.35)	0.2892	.33100852	235	2445	194	0.29	0.04-2.29	0.24	1.056	33	209	26	0.85	0.56-1.28	0.43	0.213	157	1550	346	0.93	0.72-1.19	0.55
TET2	1.336	(0.808, 2.211)	0.259	0.257	94	293	1714	2.28	(1.28,4.07)	0.0054	.29595481	105	2445	194	NA	NA	NA	NA	9	209	26	1.04	0.62-1.73	0.89	0.261	108	1550	346	1.43	1.00-2.04	0.049
ASXL1	1.623	(0.662, 3.98)	0.29	0.458	30	293	1714	2.31	(0.85,6.25)	0.1003	.50839015	31	2445	194	2.15	0.20-23.57	0.53	1.222	2	209	26	0.82	0.34-2.01	0.67	0.455	27	1550	346	1.43	0.85-2.42	0.17
JAK2	1.026	(0.14, 7.51)	0.98	1.016	5	293	1714	NA	NA	NA	NA	4	2445	194	3.35	0.35-32.42	0.3	1.159	2	209	26	0.52	0.16-1.64	0.26	0.586	15	1550	346	0.81	0.33-2.01	0.65
Diabetes
CHIP status	1.316	(0.938, 1.846)	0.112	0.173	252	186	893	2.19	(1.17,4.09)	0.0141	.3189304	140	722	63								1	0.70-1.44	0.98	0.183	198	733	193	1.29	0.96-1.73	0.09
CHIP clone size
<10%	1.298	(0.897, 1.877)	0.167	0.188	190	186	893	2.34	(1.22,4.49)	0.0104	.33224363	111	722	63								1.02	0.67-1.55	0.94	0.214	140	733	193	1.33	0.97-1.82	0.08
≥10	1.388	(0.732, 2.63)	0.315	0.326	62	186	893	1.5	(0.35,6.38)	0.5837	.73872471	29	722	63								0.98	0.55-1.74	0.95	0.294	58	733	193	1.17	0.78-1.76	0.45
CHIP driver gene
Non-DNMT3A	1.358	(0.873, 2.111)	0.174	0.225	120	186	893	3.51	(1.72,7.17)	0.0006	.36399182	68	722	63								1.02	0.67-1.55	0.92	0.212	130	733	193	1.54	0.95-2.49	0.08
DNMT3A	1.277	(0.825, 1.977)	0.273	0.223	132	186	893	1.06	(0.37,3.01)	0.9123	.53189203	72	722	63								0.97	0.56-1.70	0.92	0.286	68	733	193	1.14	0.82-1.58	0.43
TET2	0.935	(0.47, 1.862)	0.849	0.351	56	186	893	2.1	(0.74,5.93)	0.1609	.52923304	29	722	63								1.61	0.88-2.94	0.12	0.307	55	733	193	1.38	0.91-2.09	0.13
ASXL1	1.776	(0.556, 5.674)	0.332	0.593	13	186	893	6.06	(1.86,19.76)	0.0028	.60268858	7	722	63								1.01	0.32-3.19	0.99	0.587	13	733	193	2.19	0.94-5.09	0.06
JAK2	0	(0, Inf)	0.992	1361.7	4	186	893	NA	NA	NA	NA	1	722	63								0.5	0.16-1.59	0.24	0.591	14	733	193
No Diabetes
CHIP status	1.031	(0.634, 1.675)	0.903	0.248	220	107	821	1.02	(0.61,1.70)	0.9504	.26103166	323	1723	131	1.42	0.55-3.69	0.47	0.487	57	209	26	0.69	0.44-1.08	0.1	0.23	212	817	153	0.92	0.70-1.20	0.52
CHIP clone size
<10%	1.026	(0.591, 1.78)	0.928	0.281	163	107	821	1.16	(0.67,2.01)	0.5922	.27980773	243	1723	131	1.4	0.50-3.89	0.52	0.522	49	209	26	0.65	0.39-1.07	0.09	0.258	155	817	153	0.93	0.70-1.25	0.65
≥10	1.043	(0.469, 2.319)	0.918	0.408	57	107	821	0.6	(0.19,1.91)	0.3845	.5912168	81	1723	131	1.55	0.16-15.04	0.7	1.159	8	209	26	0.84	0.37-1.94	0.69	0.424	57	817	153	0.89	0.54-1.46	0.63
CHIP driver gene
Non-DNMT3A	1.052	(0.554, 1.999)	0.877	0.327	98	107	821	1.68	(0.91,3.09)	0.0943	.31068391	160	1723	131	3.69	1.17-11.65	0.026	0.587	24	209	26	0.71	0.40-1.27	0.25	0.291	123	817	153	1.26	0.77-2.07	0.35
DNMT3A	1.011	(0.542, 1.886)	0.971	0.318	122	107	821	0.57	(0.25,1.31)	0.1821	.42558964	163	1723	131	0.29	0.04-2.29	0.24	1.056	33	209	26	0.73	0.39-1.37	0.33	0.321	89	817	153	0.76	0.52-1.12	0.16
TET2	1.735	(0.73, 4.12)	0.212	0.441	38	107	821	2.35	(1.17,4.74)	0.0169	.35789665	76	1723	131	NA	NA	NA	NA	9	209	26	0.48	0.18-1.31	0.15	0.514	53	817	153	1.36	0.66-2.80	0.4
ASXL1	1.064	(0.25, 4.517)	0.933	0.738	17	107	821	0.76	(0.11,5.47)	0.7845	1.0073464	24	1723	131	2.15	0.20-23.57	0.53	1.222	2	209	26	0.46	0.11-1.96	0.3	0.738	14	817	153	0.82	0.35-1.91	0.64
JAK2	2.933	(0.338, 25.471)	0.329	1.103	1	107	821	NA	NA	NA	NA	3	1723	131	3.35	0.35-32.42	0.3	1.159	2	209	26	NA	NA	NA	NA	1	817	153
eGFR>=30
CHIP status	1.277	(0.881, 1.853)	0.197	0.19	394	148	1436	1.14	(0.75,1.73)	0.5473	.21302141	94	441	44	2.06	0.64-6.68	0.23	0.599	53	190	16	1.7	0.86-3.32	0.12	0.343	182	672	55	1.34	0.99-1.81	0.06
CHIP clone size
<10%	1.387	(0.938, 2.05)	0.101	0.199	296	148	1436	1.2	(0.76,1.87)	0.4349	.22888704	73	441	44	2.29	0.70-7.53	0.17	0.608	46	190	16	1.5	0.71-3.14	0.29	0.379	134	672	55	1.4	1.02-1.93	0.03
≥10	0.852	(0.366, 1.98)	0.709	0.431	98	148	1436	0.91	(0.37,2.25)	0.8456	.46031165	21	441	44	NA	NA	NA	NA	7	190	16	2.77	0.90-8.56	0.08	0.575	48	672	55	1.35	0.61-2.99	0.45
CHIP driver gene
Non-DNMT3A	1.307	(0.808, 2.113)	0.276	0.245	183	148	1436	1.79	(1.10,2.92)	0.0197	.24931322	50	441	44	8.41	1.90-37.22	0.005	0.759	23	190	16	2.15	1.00-4.58	0.048	0.387	108	672	55	1.81	1.08-3.05	0.02
DNMT3A	1.249	(0.769, 2.028)	0.368	0.247	211	148	1436	0.6	(0.30,1.20)	0.1467	.35540081	44	441	44	0.34	0.04-2.93	0.33	1.093	30	190	16	0.95	0.33-2.70	0.92	0.535	74	672	55	1.07	0.70-1.63	0.74
TET2	1.285	(0.645, 2.56)	0.476	0.352	77	148	1436	1.92	(1.03,3.56)	0.0395	.31565958	23	441	44	NA	NA	NA	NA	9	190	16	2.15	0.82-5.63	0.12	0.493	48	672	55	1.69	1.12-2.57	0.01
ASXL1	1.282	(0.401, 4.105)	0.675	0.594	26	148	1436	1.63	(0.59,4.51)	0.3457	.51853264	11	441	44	5.27	0.31-90.6	0.25	1.45	2	190	16	NA	NA	NA	NA	9	672	55	2.06	1.11-3.81	0.02
JAK2	0	(0, Inf)	0.993	1487.79	3	148	1436	NA	NA	NA	NA	1	441	44	NA	NA	NA	NA	1	190	16	NA	NA	NA	NA	3	672	55
eGFR<30
CHIP status	1.053	(0.695, 1.596)	0.807	0.212	78	145	278	0.63	(0.19,2.10)	0.4531	.61436439	369	2004	150	NA	NA	NA	NA	4	19	10	0.8	0.59-1.09	0.16	0.159	228	878	291	0.94	0.76-1.17	0.6
CHIP clone size
<10%	0.884	(0.542, 1.441)	0.62	0.25	57	145	278	0.81	(0.24,2.71)	0.7358	.61466059	281	2004	150	NA	NA	NA	NA	3	19	10	0.81	0.56-1.16	0.25	0.184	161	878	291	0.93	0.73-1.19	0.56
≥10	1.567	(0.842, 2.918)	0.156	0.317	21	145	278	NA	NA	NA	NA	89	2004	150	NA	NA	NA	NA	1	19	10	0.78	0.46-1.33	0.37	0.27	67	878	291	1.02	0.71-1.48	0.91
CHIP driver gene
Non-DNMT3A	1.133	(0.658, 1.952)	0.651	0.277	35	145	278	1.11	(0.26,4.78)	0.8901	.74540195	178	2004	150	NA	NA	NA	NA	1	19	10	0.81	0.55-1.18	0.27	0.194	145	878	291	1.15	0.78-1.69	0.49
DNMT3A	0.984	(0.575, 1.684)	0.954	0.274	43	145	278	0.34	(0.05,2.50)	0.2879	1.019557	191	2004	150	NA	NA	NA	NA	3	19	10	0.85	0.54-1.35	0.5	0.23	83	878	291	0.83	0.61-1.14	0.25
TET2	1.582	(0.735, 3.403)	0.241	0.391	17	145	278	1.03	(0.14,7.67)	0.9773	1.0245115	82	2004	150	NA	NA	NA	NA	0	19	10	0.91	0.49-1.69	0.77	0.314	60	878	291	1.12	0.71-1.79	0.62
ASXL1	2.043	(0.471, 8.866)	0.34	0.749	4	145	278	NA	NA	NA	NA	20	2004	150	NA	NA	NA	NA	0	19	10	0.96	0.39-2.34	0.92	0.457	18	878	291
JAK2	1.009	(0.128, 7.943)	0.993	1.053	2	145	278	NA	NA	NA	NA	3	2004	150	NA	NA	NA	NA	1	19	10	0.56	0.18-1.79	0.33	0.588	12	878	291
* The number of samples displayed in this column may be fewer than 11. These represent patients with CHIP mutation, regardless of ESRD or death status, and are not from the USRDS data.

### Sheet: ST3. Primary outcome plus death
Table 3. Associations between CHIP and CKD progression events (ESRD + eGFR halving + death) in three prospective cohorts, overall and according to diabetes status and baseline eGFR level.
	CRIC							BioVU							AASK							CanPREDDICT							Meta-analysis
	HR	95% CI	P	SE	nCHIP *	nEvents	nTotal	HR	95% CI	P	SE	nCHIP	nTotal	nEvents	HR	95% CI	P	SE	nCHIP	nTotal	nEvents	HR	95% CI	P	SE	nCHIP	nTotal	nEvents	HR	95% CI	P
Overall
CHIP status	1.097	(0.948, 1.269)	0.213	0.074	457	945	1661	1.22	(0.99,1.50)	0.0569	.1051946	463	2445	609	2.05	1.16-3.62	0.01	0.291	57	209	59	1.02	0.85-1.24	0.81	0.097	410	1550	599	1.14	1.00-1.29	0.0478
CHIP clone size (2: VAF>=10%; 1: 0%<VAF<10%; 0: No CHIP)
<10%	1.086	(0.923, 1.277)	0.321	0.083	342	945	1661	1.19	(0.94,1.50)	0.1438	.11858199	354	2445	609	2.1	1.16-3.80	0.01	0.303	49	209	59	0.99	0.79-1.23	0.9	0.111	295	1550	599	1.12	0.97-1.29	0.117
≥10	1.131	(0.878, 1.456)	0.34	0.129	115	945	1661	1.36	(0.96,1.93)	0.0790	.17691514	110	2445	609	1.78	0.50-6.31	0.37	0.645	8	209	59	1.12	0.82-1.52	0.47	0.156	115	1550	599	1.19	1.00-1.40	0.0457
CHIP driver gene
Non-DNMT3A	1.188	(0.98, 1.44)	0.0791	0.098	214	945	1661	1.7	(1.32,2.18)	0.0000	.12788085	228	2445	609	4.98	2.49-9.96	5.75e-06	0.354	24	209	59	1.08	0.87-1.35	0.49	0.113	253	1550	599	1.53	1.12-2.08	0.0071
DNMT3A	1.022	(0.847, 1.234)	0.818	0.096	243	945	1661	0.84	(0.61,1.14)	0.2624	.15844454	235	2445	609	0.74	0.32-1.71	0.49	0.427	33	209	59	0.93	0.70-1.23	0.62	0.143	157	1550	599	0.95	0.83-1.09	0.492
TET2	1.104	(0.83, 1.468)	0.498	0.146	91	945	1661	1.5	(1.07,2.08)	0.0173	.16909718	105	2445	609	4.25	1.52-11.91	0.0058	0.525	9	209	59	0.96	0.68-1.36	0.82	0.177	108	1550	599	1.28	0.95-1.72	0.1
ASXL1	1.18	(0.736, 1.893)	0.491	0.241	29	945	1661	1.92	(1.08,3.41)	0.0271	.29391818	31	2445	609	4.2	0.92-19.22	0.06	0.776	2	209	59	0.88	0.50-1.57	0.67	0.294	27	1550	599	1.34	0.92-1.97	0.13
JAK2	0.991	(0.367, 2.677)	0.986	0.507	5	945	1661	1.37	(0.34,5.57)	0.6607	.71625454	4	2445	609	1.23	0.15-9.84	0.84	1.061	2	209	59	0.81	0.36-1.83	0.62	0.414	15	1550	599	0.96	0.55-1.67	0.9
Diabetes
CHIP status	1.376	(1.139, 1.663)	0.000944	0.097	246	538	869	1.64	(1.15,2.33)	0.0058	.17943927	140	722	194								1.06	0.79-1.41	0.71	0.148	198	733	253	1.33	1.12-1.57	0.001
CHIP clone size
<10%	1.337	(1.086, 1.647)	0.00624	0.106	186	538	869	1.6	(1.08,2.37)	0.0189	.2006265	111	722	194								0.92	0.65-1.28	0.61	0.172	140	733	253	1.25	1.01-1.56	0.0426
≥10	1.515	(1.089, 2.109)	0.0137	0.169	60	538	869	1.75	(0.98,3.15)	0.0607	.29932409	29	722	194								1.51	0.97-1.28	0.07	0.225	58	733	253	1.55	1.22-1.97	0.0004
CHIP driver gene
Non-DNMT3A	1.332	(1.039, 1.707)	0.0237	0.127	118	538	869	1.86	(1.20,2.87)	0.0052	.22148603	68	722	194								1.05	0.74-1.48	0.78	0.175	130	733	253	1.33	1.07-1.65	0.01
DNMT3A	1.42	(1.117, 1.804)	0.00414	0.122	128	538	869	1.33	(0.81,2.16)	0.2603	.2500124	72	722	194								1.04	0.70-1.56	0.84	0.206	68	733	253	1.31	1.09-1.59	0.0049
TET2	1.201	(0.851, 1.696)	0.298	0.176	54	538	869	1.35	(0.74,2.44)	0.3288	.30358509	29	722	194								0.91	0.55-1.53	0.74	0.263	55	733	253	1.15	0.88-1.48	0.3
ASXL1	1.23	(0.625, 2.421)	0.549	0.345	13	538	869	3.07	(1.13,8.36)	0.0284	.51144076	7	722	194								0.33	0.08-1.35	0.12	0.715	13	733	253	1.24	0.56-2.77	0.59
JAK2	0.907	(0.286, 2.875)	0.868	0.589	4	538	869	NA	NA	NA	NA	1	722	194								1.58	0.39-6.46	0.52	0.718	14	733	253
No diabetes
CHIP status	0.795	(0.626, 1.009)	0.059	0.122	211	407	792	1.05	(0.81,1.35)	0.7316	.13157201	323	1723	415	2.05	1.16-3.62	0.01	0.291	57	209	59	1.02	0.79-1.32	0.87	0.13	212	817	346	1.04	0.82-1.30	0.77
CHIP clone size
<10%	0.797	(0.608, 1.044)	0.0992	0.138	156	407	792	1.02	(0.76,1.37)	0.8972	.14896065	243	1723	415	2.1	1.16-3.80	0.01	0.303	49	209	59	1.03	0.79-1.42	0.68	0.148	155	817	346	1.04	0.82-1.32	0.76
≥10	0.79	(0.525, 1.189)	0.259	0.209	55	407	792	1.19	(0.77,1.83)	0.4409	.2204691	81	1723	415	1.78	0.50-6.31	0.37	0.645	8	209	59	0.93	0.60-1.44	0.74	0.222	57	817	346	0.97	0.76-1.24	0.81
CHIP driver gene
Non-DNMT3A	1.016	(0.74, 1.395)	0.924	0.162	96	407	792	1.59	(1.17,2.17)	0.0030	.15720883	160	1723	415	4.98	2.49-9.96	5.75e-06	0.354	24	209	59	1.12	0.84-1.50	0.45	0.149	123	817	346	1.53	1.04-2.26	0.03
DNMT3A	0.653	(0.477, 0.894)	0.00778	0.16	115	407	792	0.64	(0.43,0.97)	0.0335	.20717086	163	1723	415	0.74	0.32-1.71	0.49	0.427	33	209	59	0.87	0.58-1.29	0.48	0.202	89	817	346	0.71	0.58-0.87	0.0008
TET2	0.91	(0.536, 1.546)	0.728	0.27	37	407	792	1.57	(1.05,2.34)	0.0281	.20421624	76	1723	415	4.25	1.52-11.91	0.0058	0.525	9	209	59	1.08	0.67-1.73	0.76	0.243	53	817	346	1.36	0.93-2.00	0.12
ASXL1	1.019	(0.516, 2.011)	0.957	0.347	16	407	792	1.52	(0.75,3.08)	0.2431	.36014447	24	1723	415	4.2	0.92-19.22	0.06	0.776	2	209	59	1.26	0.66-2.41	0.49	0.331	14	817	346	1.34	0.92-1.96	0.13
JAK2	1.174	(0.158, 8.751)	0.875	1.025	1	407	792	1.58	(0.38,6.48)	0.5272	.72102873	3	1723	415	1.23	0.15-9.84	0.84	1.061	2	209	59	0.67	0.25-1.81	0.43	0.51	1	817	346
eGFR ≥ 30
CHIP status	1.103	(0.931, 1.306)	0.259	0.086	383	698	1390	1.13	(0.87,1.47)	0.3478	.13395518	369	2004	382	3.04	1.59-5.82	0.00076	0.331	53	190	46	1.12	0.79-1.60	0.52	0.179	182	672	168	1.22	0.99-1.50	0.065
CHIP clone size
<10%	1.094	(0.906, 1.321)	0.348	0.096	289	698	1390	1.04	(0.77,1.41)	0.7880	.1548892	281	2004	382	3.22	1.65-6.30	0.00061	0.341	46	190	46	0.92	0.61-1.38	0.69	0.206	134	672	168	1.17	0.91-1.52	0.23
≥10	1.127	(0.839, 1.515)	0.427	0.151	94	698	1390	1.48	(0.98,2.24)	0.0642	.21117177	89	2004	382	2.06	0.45-9.37	0.35	0.772	7	190	46	1.99	1.16-138	0.01	0.272	48	672	168	1.35	1.09-1.68	0.0065
CHIP driver gene
Non-DNMT3A	1.165	(0.93, 1.459)	0.184	0.115	179	698	1390	1.62	(1.18,2.22)	0.0026	.16094093	178	2004	382	7.37	3.39-16.03	4.57e-07	0.396	23	190	46	1.07	0.70-1.61	0.76	0.211	108	672	168	1.66	1.10-2.51	0.0154
DNMT3A	1.051	(0.845, 1.306)	0.657	0.111	204	698	1390	0.75	(0.50,1.12)	0.1599	.20746259	191	2004	382	0.99	0.42-2.36	0.99	0.442	30	190	46	1.14	0.71-1.84	0.58	0.243	74	672	168	1	0.84-1.19	0.966
TET2	1.004	(0.71, 1.421)	0.98	0.177	74	698	1390	1.42	(0.94,2.15)	0.0964	.21118663	82	2004	382	4.87	1.69-14.04	0.003	0.54	9	190	46	0.92	0.51-1.68	0.79	0.306	48	672	168	1.29	0.88-1.89	0.19
ASXL1	1.158	(0.688, 1.947)	0.582	0.265	25	698	1390	1.8	(0.80,4.04)	0.1575	.41396914	20	2004	382	4.37	0.91-21.09	0.066	0.803	2	190	46	NA	NA	NA	NA	9	672	168	1.43	0.94-2.19	0.09
JAK2	0.958	(0.236, 3.888)	0.953	0.715	3	698	1390	0.9	(0.12,6.52)	0.9158	1.010712	3	2004	382	NA	NA	NA	NA	1	190	46	1.38	0.19-9.98	0.75	1.01	3	672	168
eGFR < 30
CHIP status	1.037	(0.762, 1.412)	0.815	0.157	74	247	271	1.16	(0.83,1.61)	0.3945	.16993783	94	441	227	NA	NA	NA	NA	4	19	13	0.97	0.77-1.22	0.82	0.117	228	878	431	1.03	0.88-1.21	0.71
CHIP clone size
<10%	0.999	(0.702, 1.42)	0.994	0.18	53	247	271	1.2	(0.83,1.73)	0.3293	.1868416	73	441	227	NA	NA	NA	NA	3	19	13	1.01	0.78-1.32	0.92	0.134	161	878	431	1.05	0.88-1.26	0.59
≥10	1.138	(0.691, 1.874)	0.612	0.255	21	247	271	1.02	(0.54,1.93)	0.9536	.32702488	21	441	227	NA	NA	NA	NA	1	19	13	0.89	0.60-1.30	0.54	0.197	67	878	431	0.98	0.75-1.30	0.91
CHIP driver gene
Non-DNMT3A	1.09	(0.729, 1.628)	0.675	0.205	35	247	271	1.51	(1.00,2.29)	0.0483	.21005513	50	441	227	NA	NA	NA	NA	1	19	13	1.09	0.83-1.42	0.54	0.135	145	878	431	1.17	0.96-1.42	0.11
DNMT3A	0.991	(0.667, 1.473)	0.964	0.202	39	247	271	0.84	(0.51,1.37)	0.4759	.24979164	44	441	227	NA	NA	NA	NA	3	19	13	0.82	0.58-1.17	0.28	0.18	83	878	431	0.88	0.70-1.11	0.28
TET2	1.394	(0.815, 2.383)	0.225	0.274	17	247	271	1.46	(0.83,2.56)	0.1864	.28691178	23	441	227	NA	NA	NA	NA	0	19	13	1.05	0.68-1.60	0.84	0.218	60	878	431	1.24	0.93-1.65	0.14
ASXL1	1.507	(0.467, 4.87)	0.493	0.598	4	247	271	1.46	(0.63,3.34)	0.3756	.42390621	11	441	227	NA	NA	NA	NA	0	19	13	1.19	0.65-2.19	0.57	0.309	18	878	431	1.31	0.83-2.06	0.24
JAK2	0.884	(0.205, 3.806)	0.868	0.745	2	247	271	2.92	(0.38,22.19)	0.3007	1.0349433	1	441	227	NA	NA	NA	NA	1	19	13	0.74	0.30-1.79	0.5	0.455	12	878	431
* The number of samples displayed in this column may be fewer than 11. These represent patients with CHIP mutation, regardless of ESRD or death status, and are not from the USRDS data.

### Sheet: ST4. eGFR decline
Table 4. Change in eGFR over time
	CRIC				BioVU				AASK				CanPREDDICT				Meta-analysis
	β	SE	P	AIC	β	SE	P	AIC	β	SE	P	AIC	β	SE	P	AIC	β	SE	P
Change over full time period
CHIP status	0.041	0.138	0.766	57860.9	-0.119424	0.275251	0.664	10399.6	-1.20739	0.57231	0.035	12452.8	0.151503	0.339862	0.66	53072.8	-0.0434	0.1347	0.75
CHIP clone size
<10%	0.024	0.154	0.874	57864.1	-0.0578578	0.30374	0.849	10401.4	-1.03196	0.60377	0.0876	12442.3	0.078812	0.383046	0.84	53074.4	-0.0305	0.1264	0.81
≥10	0.092	0.246	0.709	57864.1	-0.326211	0.511381	0.524	10401.4	-2.15588	1.34775	0.1099	12442.3	0.351171	0.590009	0.55	53074.4	0.004	0.2051	0.98
CHIP driver gene
Non-DNMT3A	0.056	0.189	0.768	57860.3	-0.429321	0.373207	0.25	9363.35	-2.10334	0.84373	0.0128	12449.5	0.555289	0.40853	0.17	53067.7	-0.1306	0.2632	0.62
DNMT3A	0.025	0.175	0.887	57860.3	0.186449	0.35386	0.598	9443.53	-0.3331	0.68819	0.06284	12456.2	-0.48649	0.490656	0.32	53073.2	-0.0089	0.146	0.95
Change over 3 years
CHIP status	-0.101	0.335	0.762	23543.5	-0.128029	0.305303	0.675	10515.1	-1.40501	0.84373	0.0962	7826.07	-0.08	0.3567	0.82	48429	-0.1687	0.186	0.36
CHIP clone size
<10%	-0.032	0.375	0.932	23544.7	-0.0442216	0.336966	0.896	10516.7	-1.37411	0.88274	0.1199	7816.81	-0.236003	0.402709	0.56	48429.9	-0.1641	0.2069	0.43
≥10	-0.303	0.594	0.61	23544.7	-0.407883	0.565342	0.471	10516.7	-1.46765	2.2482	0.514	7816.81	0.336839	0.615829	0.58	48429.9	-0.1747	0.3371	0.6
CHIP driver gene
Non-DNMT3A	-0.575	0.464	0.215	23539	-0.453726	0.414953	0.274	9470.77	-2.84466	1.14927	0.0135	7821.38	0.413238	0.427683	0.334	48425	-0.42	0.366	0.25
DNMT3A	0.257	0.421	0.542	23539	0.196241	0.393395	0.618	9556.85	0.18442	1.05759	0.8616	7827.94	-0.780551	0.517793	0.13	48428.8	-0.0017	0.2445	0.99
Change over full time period - diabetes
CHIP status	0.055	0.222	0.806	26936.9	-0.40238	0.528973	0.447	3057.75					-0.032993	0.483599	0.95	25245.1	-0.0165	0.1885	0.93
CHIP clone size
<10%	0.183	0.245	0.455	26934.9	-0.256722	0.571024	0.653	3059.28					0.074237	0.549867	0.89	25245.2	0.1088	0.2084	0.6
≥10	-0.356	0.408	0.383	26934.9	-1.04395	1.08248	0.335	3059.28					-0.301291	0.814464	0.71	25245.2	-0.4163	0.3457	0.23
CHIP driver gene
Non-DNMT3A	0.013	0.294	0.966	26937.5	-0.60628	0.71651	0.398	2749.44					0.228709	0.562356	0.68	25243.3	-0.0184	0.2449	0.94
DNMT3A	0.09	0.289	0.755	26937.5	-0.133278	0.684404	0.846	2743.23					-0.473306	0.739302	0.52	25243.4	-0.0046	0.2505	0.99
Change over 3 years - diabetes
CHIP status	0.03	0.499	0.952	12053.5	-0.488795	0.573662	0.395	3070.11					-0.43572	0.50473	0.39	23072	-0.2801	0.3018	0.35
CHIP clone size
<10%	0.14	0.552	0.8	12051.3	-0.312992	0.620318	0.614	3071.54					-0.443124	0.576117	0.44	23072.3	-0.1899	0.3353	0.57
≥10	-0.281	0.912	0.758	12051.3	-1.24344	1.16208	0.285	3071.54					-0.416532	0.841891	0.62	23072.3	-0.5505	0.5461	0.31
CHIP driver gene
Non-DNMT3A	-0.681	0.675	0.314	12050.7	-0.575239	0.786198	0.465	2755.55					-0.075977	0.585945	0.9	23071.1	-0.3935	0.3856	0.31
DNMT3A	0.628	0.637	0.324	12050.7	-0.335578	0.736776	0.649	2762.35					-0.904394	0.776202	0.24	23070.8	-0.0958	0.4094	0.82
Change over full time period – eGFR ≥ 30
CHIP status	-0.01	0.123	0.937	47066.6	0.101106	0.301906	0.738	8739.67	-1.36794	0.59258	0.0211	11785.6	-0.347751	0.411889	0.4	21466.5	-0.1096	0.15	0.46
CHIP clone size
<10%	0.002	0.137	0.988	47069.5	0.185355	0.33579	0.581	8741.34	-1.20166	0.62586	0.0551	11773.4	-0.273377	0.455319	0.55	21466.4	-0.0438	0.1285	0.73
≥10	-0.043	0.218	0.844	47069.5	-0.161597	0.54853	0.768	8741.34	-2.18723	1.38619	0.1148	11773.4	-0.599488	0.761235	0.43	21466.4	-0.1358	0.1938	0.48
CHIP driver gene
Non-DNMT3A	-0.048	0.169	0.776	47063	-0.223341	0.418907	0.594	7862.75	-2.18119	0.86049	0.0114	11783	-0.013163	0.500847	0.98	21466	-0.1957	0.2084	0.35
DNMT3A	0.016	0.155	0.918	47063	0.372823	0.381387	0.328	8003.49	-0.46939	0.71939	0.5142	11789.6	-0.672631	0.578783	0.25	21465.2	0.0059	0.1368	0.97
Change over 3 years – eGFR ≥ 30
CHIP status	0.06	0.363	0.869	19679.7	0.107737	0.339086	0.751	8881.8	-1.72597	0.88096	0.0504	7303.8	-0.805171	0.446166	0.07	19658.2	-0.2879	0.2705	0.29
CHIP clone size
<10%	0.12	0.402	0.766	19679.7	0.215258	0.377161	0.568	8883.37	-1.70808	0.92053	0.0639	7293.47	-0.834277	0.492318	0.09	19657.8	-0.2516	0.2982	0.4
≥10	-0.127	0.664	0.848	19679.7	-0.226236	0.614577	0.713	8883.37	-1.66264	2.39343	0.4875	7293.47	-0.720549	0.827958	0.38	19657.8	-0.3403	0.3908	0.38
CHIP driver gene
Non-DNMT3A	-0.659	0.496	0.184	19670.4	-0.319787	0.472357	0.499	7988.46	-2.96174	1.18608	0.0127	7299.99	-0.388841	0.542844	0.47	19659.8	-0.6122	0.3009	0.04
DNMT3A	0.644	0.46	0.162	19670.4	0.464905	0.428636	0.278	8145.55	-0.14678	1.11613	0.8954	7306.66	-1.08152	0.628551	0.09	19658.1	0.1424	0.3319	0.67
Change over full time period – eGFR ≥ 25
CHIP status	0.034	0.123	0.78	51698.5	0.090326	0.290546	0.756	9450.89	-1.30116	0.58464	0.0262	12161.8	-0.115176	0.356917	0.75	31127.7	-0.0432	0.135	0.75
CHIP clone size
<10%	0.046	0.137	0.74	51701.5	0.136336	0.321248	0.671	9452.77	-1.13517	0.61833	0.0666	12151.9	-0.071765	0.400705	0.86	31129.1	0.005	0.118	0.97
≥10	0.003	0.219	0.988	51701.5	-0.0605567	0.534761	0.91	9452.77	-2.16299	1.35729	0.1112	12151.9	-0.237362	0.62251	0.7	31129.1	-0.0705	0.1908	0.71
CHIP driver gene
Non-DNMT3A	-0.022	0.168	0.897	51696.3	-0.257903	0.399135	0.518	8491.95	-2.08606	0.85109	0.0144	12159.3	-0.00067	0.430152	1	31125.8	-0.1692	0.1968	0.39
DNMT3A	0.077	0.156	0.622	51696.3	0.399201	0.369416	0.28	8616.73	-0.44575	0.70946	0.5299	12165.4	-0.239001	0.50803	0.64	31127.8	0.0788	0.1357	0.56
Change over 3 years – eGFR ≥ 25
CHIP status	0.017	0.351	0.961	21380.3	0.088195	0.323891	0.785	9560.39	-1.56711	0.8628	0.0697	7631.45	-0.520531	0.388125	0.18	28471	-0.1888	0.208	0.36
CHIP clone size
<10%	0.024	0.39	0.95	21380.9	0.155359	0.358227	0.665	9562.19	-1.55513	0.90457	0.0859	7622.6	-0.584374	0.436128	0.18	28472	-0.1834	0.2294	0.42
≥10	0.004	0.639	0.995	21380.9	-0.130535	0.593959	0.826	9562.19	-1.47492	2.26377	0.5149	7622.6	-0.344302	0.674935	0.61	28472	-0.1829	0.361	0.61
CHIP driver gene
Non-DNMT3A	-0.535	0.481	0.267	21374.1	-0.286386	0.446033	0.521	8592.3	-2.80367	1.16047	0.0159	7627.55	-0.323062	0.467559	0.49	28470.3	-0.5088	0.2734	0.06
DNMT3A	0.454	0.445	0.308	21374.1	0.428351	0.412694	0.299	8725.67	-0.03366	1.09728	0.9755	7633.7	-0.618837	0.554479	0.26	28472.4	0.1844	0.2582	0.48
